# Is there a serum proteome signature to predict mortality in severe COVID-19 patients?

**DOI:** 10.1101/2021.03.13.21253510

**Authors:** Franziska Völlmy, Henk van den Toorn, Riccardo Zenezini Chiozzi, Ottavio Zucchetti, Alberto Papi, Carlo Alberto Volta, Luisa Marracino, Francesco Vieceli Dalla Sega, Francesca Fortini, Gianluca Campo, Marco Contoli, Savino Spadaro, Paola Rizzo, Albert J.R. Heck

## Abstract

Here we recorded serum proteome profiles of 33 COVID-19 patients admitted to respiratory and intensive care units because of respiratory failure. We received, for most patients, blood samples just after admission and at two more later timepoints. We focused on serum proteins different in abundance between the group of survivors and non-survivors and observed that a rather small panel of about a dozen proteins were significantly different in abundance between these two groups. The four structurally and functionally related type-3 cystatins AHSG, FETUB, HRG and KNG1 were all more abundant in the survivors. The family of inter-α-trypsin inhibitors, ITIH1, ITIH2, ITIH3 and ITIH4, were all found to be differentially abundant in between survivors and non-survivors, whereby ITIH1 and ITIH2 were more abundant in the survivor group and ITIH3 and ITIH4 more abundant in the non-survivors. ITIH1/ITIH2 and ITIH3/ITIH4 also did show opposite trends in protein abundance during disease progression. This panel of eight proteins, complemented with a few more, may represent a panel for mortality risk assessment and eventually even for treatment, by administration of exogenous proteins possibly aiding survival. Such administration is not unprecedented, as administration of exogenous inter-α-trypsin inhibitors is already used in the treatment of patients with severe sepsis and Kawasaki disease. The mortality risk panel defined here is in excellent agreement with findings in two recent COVID-19 serum proteomics studies on independent cohorts, supporting our findings. This panel may not be unique for COVID-19, as some of the proteins here annotated as mortality risk factors have previously been annotated as mortality markers in aging and in other diseases caused by different pathogens, including bacteria.
