## Supplemental Table 1 for "Is there a serum proteome signature to predict mortality in severe COVID-19 patients?"

### Sheet: Sheet1
ID	AGE	SEX	WEIGHT (KG)	HEIGHT (M)	BMI	arterial hypertension	dyslipidemia	active smoker	former smoker	diabetes	prior MI	Prior coronary revasc	prior CVA	PAD	Creatinie clearence	ACEI	calcium channel blockers	beta blockers	statins	aspirin	blood sample 1	blood sample 2	blood sample 3	WBC T1	LYN T1	HB T1	PLT T1	FIB	DD	CRP	TnI
8	50	male	75	1.75	24.4898	0	0	0	0	0	0	0	0	0	56.25	0	0	0	0	0	yes	yes	yes	15.4	1	8.1	295	1277	1.9	21.2	10
9	63	male	105	1.8	32.4074	1	1	0	0	1	0	0	0	0	106.944	1	1	0	1	0	yes	yes	yes	12.9	0.8	9	291	842	4.8	16.7	467
10	55	male	90	1.7	31.1419	0	0	0	0	0	0	0	0	0	106.25	0	0	0	0	0	yes	yes	yes	25.3	0.8	8.3	321	458			105
11	64	male	83	1.73	27.7323	0	0	0	1	0	0	0	0	0	109.514	0	0	0	0	0	yes	yes	yes	7.8	1.6	9.7	175	708		3.3	11
13	70	male	90	1.78	28.4055	1	0	0	1	0	0	0	0	1	112.179	0	0	1	0	1	yes	yes	yes	12.7	1	9.6	443	609	5.9	13.6	309
14	52	male	100	1.8	30.8642	0	0	0	0	0	0	0	0	0	124.717	0	0	0	0	0	yes	yes	yes	8	1	9	514	888	1.4	12.6	8
15	65	male	75	1.7	25.9516	0	0	0	0	0	0	0	0	0	97.6562	0	0	0	0	0	yes	yes	yes	5.8	0.7	8.2	391	702	4.1	20.1	19
16	65	female	80	1.7	27.6817	1	0	0	0	0	0	0	0	0	75.4148	0	0	1	0	0	yes	yes	yes	7.6	0.6	10.6	140	862	4.3	46.5	18
17	71	male	72	1.64	26.7698	1	0	0	1	0	0	0	0	0	57.5	0	1	0	0	0	yes	yes		12	0.6	10.3	195	464	7.7	31.5	88
18	71	female	60	1.58	24.0346	1	0	0	0	0	0	0	0	0	84.5588	0	0	1	0	0	yes	yes	yes	6.7	0.5	9.8	276	1032	4.3	26.9	9
19	64	male	70	1.75	22.8571	1	0	0	0	0	0	0	0	0	76.1741	0	0	0	0	0	yes	yes	yes	15.4	1.1	13.9	510	1075	3.1	21.5	49
20	61	male	75	1.7	25.9	0	0	0	0	0	0	0	0	0	62.8181	0	0	0	0	0	yes	yes	yes	8.8	1.7	9.1	332	1032	5.6	15.2	224
21	71	male	78	1.75	25.4694	1	0	0	0	0	0	0	0	0	81.25	1	1	0	0	0	yes	yes	yes	7.4	0.7	10.5	549	905	2.8	21.4	29
22	57	male	80	1.75	26.1224	1	0	0	0	0	0	0	0	0	100.242	1	1	1	0	0	yes	yes	yes	11.8	1	8.9	371	708	4.2	12
23	74	male	95	1.7	32.872	0	0	0	1	0	0	0	0	0	96.7593	1	0	0	0	0	yes	yes		10.3	0.7	9.3	313	786	4.3	27.6	20
24	57	male	130	1.84	38.3979	0	0	0	0	0	0	0	0	0	88.1536	0	0	0	0	0	yes	yes	yes	4	0.6	11.6	282	823	1.1	11	17
26	65	male	70	1.74	23.1206	1	0	0	0	0	0	0	0	0	93.4829	1	0	0	0	0	yes	yes	yes	9.5	0.8	12.6	264	620	3.5	33	8
27	55	male	78	1.74	25.763	0	0	0	0	0	0	0	0	0	86.8711	0	0	0	0	0	yes	yes	yes	18.5	1	10.5	433	532	1.2	21	3
28	69	male	90	1.75	29.3878	1	1	0	0	0	0	0	0	0	87.8713	1	0	0	0	0	yes	yes	yes	9.9	0.5	14.6	245	698	1.2	15.4	6
29	69	female	100	1.76	32.2831	1	0	0	0	0	0	0	1	0	89.9326	0	0	1	0	0	yes	yes	yes	6.3	1.2	10.4	167			2	9
31	81	female	76	1.76	24.5	1	1	0	0	1	0	0	0	1	46.0805	1	0	0	1	0	yes	yes	yes	8.5	0.9	10.8	245			1.9
34	75	male	93	1.8	28.7037	1	1	0	1	1	0	0	0	1	46.6435	1	1	0	1	1	yes	yes	yes	9.1	0.7	10.5	286	786	2.6	11.9	61
35	77	female	85	1.6	33.2031	1	0	0	0	0	0	0	0	1	74.1525	1	1	1	1	0	yes			11.6	0.5	9.9	77	745	1.8	16.6	14
37	76	female	70	1.7	24.2215	1	0	0	1	0	0	0	0	0	74.6965	0	0	0	0	0	yes	yes	yes	11.1	0.8	10.6	356		5.3	1	4
40	84	female	78	1.65	28.6501	1	0	0	0	0	0	0	0	0	71.3725	0	0	1	0	0	yes	yes	yes	11.6	0.8	11.6	410	722	2.4	18.7	15
43	72	male	60	1.68	21.2585	0	1	0	0	1	0	0	0	0	80.9524	0	0	0	1	0	yes			7.1	0.3	11.7	167	667		29.1	8
45	79	female	68	1.6	26.5625	1	1	0	0	0	1	1	0	1	26.3727	1	0	1	1	1	yes	yes	yes	6.8	0.7	10	181	979	0.9	10.8	462
46	82	male	100	1.8	30.8642	1	1	0	1	0	1	1	0	1	85.6974	1	0	1	1	0	yes			8.8	0.4	14.3	143	804	0.6	12.5	14
47	65	male	100	1.75	32.6531	1	0	0	1	0	0	0	0	0	155.473	1	1	0	0	0	yes	yes		3.2	0.4	12.3	250	823	2.1	34	32
48	59	male	108	1.78	34.0866	1	0	0	0	1	0	0	0	0	35.2174	0	0	0	0	0	yes	yes	yes	13.4	1.2	7.4	275	1004	1.5	6.5	9
49	73	male	87	1.74	28.7356	1	0	0	1	0	0	0	0	0	76.3758	1	1	0	0	0	yes	yes		9	0.7	11.9	244	532	1.8	8.6	16
51	81	male	97	1.62	36.9608	1	1	0	0	0	0	0	1	1	94.6263	1	0	0	1	0	yes	yes	yes	3.2	0.9	11.4	369	502	1.7	3	69
52	82	male	55	1.6	21.4844	1	0	0	0	0	0	0	0	0	36.0208	1	0	0	0	0	yes	yes	yes	4.4	0.3	14	229	559	3.4	13.2	36
