## Supplemental Table 2 for "Is there a serum proteome signature to predict mortality in severe COVID-19 patients?"

### Sheet: Sheet1
	Cases (n=33)	Died (n=16)	Survivors (n=17)	p-value
Age, (years)	69 [63-75]	72 [65-78]	65 [57-71]	0.03
Male sex, no. (%)	25 (75)	12 (75)	13 (76)	0.999
Body Mass Index (kg/m2)	28 [25-31]	28 [26-31]	26 [24-32]	0.899
Comorbidities, no. (%)
Hypertension	23 (70)	12 (75)	11 (65)	0.707
Dyslipidemia	8 (24)	4 (25)	4 (25)	0.999
Current/former smoker	9 (27)	7 (43)	2 (12)	0.057
Diabetes	5 (15)	2 (12)	3 (17)	0.999
Prior Myocardial infarction	2 (6)	2 (12)	0 (0)	0.227
Prior coronary revascularization	2 (6)	2 (12)	0 (0)	0.227
Prior cerebrovascular accident	2 (6)	0 (0)	2 (12)	0.484
Peripheral artery disease	7 (21)	5 (31)	2 (12)	0.224
Home medical therapy, no. (%)
Aspirin	3 (9)	3 [18]	0 [0]	0.103
Angiotensin Converting Enzyme (ACE) inhibitors	15 (45)	8 [50]	7 [41]	0.731
Beta-blockers	9 (27)	6 [37]	3 [18]	0.258
Calcium channel blockers	8 (24)	5 [31]	3 [18]	0.438
Statins	8 (24)	5 [31]	3 [18]	0.438
Laboratory data at inclusion
White Blood Cells, (u x103/L)	9 [7-12]	9 [7.3-12]	8.5 [6.7-11.8]	0.665
Lymphocytes, (u x 103/L)	0.8 [0.6-1]	0.7 [0.4-0.8]	0.9 [0.7-1]	0.036
Haemoglobin, (g/dl)	10.5 [9.3-11.6]	10.5 [9.7-12]	10.4 [9-10.8]	0.171
Creatinine clearance (ml/min)	86 [74-97]	76 [60-91]	88 [81-97]	0.149
Platelets, (u x103/L)	282 [229-369]	247 [174-326]	291 [264-371]	0.134
Fibrinogen, (mg/dl)	765 [620-888]	765 [584-842]	765 [698-905]	0.519
D-dimer (mg/L FEU (fibrinogen equivalent unit))	2.7 [1.6-4.3]	2.8 [1.8-4.3]	2.3 [1.4-4.2]	0.462
C-reactive protein (mg/dl)	16 [11.4-24.2]	16.6 [12.5-29]	12.6 [3.3-21]	0.092
HS (high sensitivity) troponin I (ng/L)	17 [9-61]	34 [15-96]	9 [8-19]	0.006
