## Supplemental Table 3 for "Is there a serum proteome signature to predict mortality in severe COVID-19 patients?"

### Sheet: Sheet1
Entry	Entry name	Protein names	Gene names
P01619	KV320_HUMAN	Immunoglobulin kappa variable 3-20 (Ig kappa chain V-III region B6) (Ig kappa chain V-III region GOL) (Ig kappa chain V-III region HAH) (Ig kappa chain V-III region HIC) (Ig kappa chain V-III region IARC/BL41) (Ig kappa chain V-III region NG9) (Ig kappa chain V-III region SIE) (Ig kappa chain V-III region Ti) (Ig kappa chain V-III region WOL)	IGKV3-20
P01701	LV151_HUMAN	Immunoglobulin lambda variable 1-51 (Ig lambda chain V-I region BL2) (Ig lambda chain V-I region EPS) (Ig lambda chain V-I region NEW) (Ig lambda chain V-I region NIG-64)	IGLV1-51
P01593	KVD33_HUMAN	Immunoglobulin kappa variable 1D-33 (Ig kappa chain V-I region AG) (Ig kappa chain V-I region Bi) (Ig kappa chain V-I region Lay) (Ig kappa chain V-I region Ni) (Ig kappa chain V-I region Rei) (Ig kappa chain V-I region Roy) (Ig kappa chain V-I region Scw) (Ig kappa chain V-I region WAT)	IGKV1D-33
P01597	KV139_HUMAN	Immunoglobulin kappa variable 1-39 (Ig kappa chain V-I region DEE) (Ig kappa chain V-I region Hau) (Ig kappa chain V-I region Mev) (Ig kappa chain V-I region OU) (Ig kappa chain V-I region Walker)	IGKV1-39
P01602	KV105_HUMAN	Immunoglobulin kappa variable 1-5 (Ig kappa chain V-I region CAR) (Ig kappa chain V-I region EU) (Ig kappa chain V-I region HK102) (Ig kappa chain V-I region Kue)	IGKV1-5
P01743	HV146_HUMAN	Immunoglobulin heavy variable 1-46 (Ig heavy chain V-I region DOT) (Ig heavy chain V-I region HG3) (Ig heavy chain V-I region Mot)	IGHV1-46
P01817	HV205_HUMAN	Immunoglobulin heavy variable 2-5 (Ig heavy chain V-II region HE) (Ig heavy chain V-II region MCE)	IGHV2-5
P01715	LV301_HUMAN	Immunoglobulin lambda variable 3-1 (Ig lambda chain V-IV region Bau) (Ig lambda chain V-IV region MOL) (Ig lambda chain V-IV region X)	IGLV3-1
P01768	HV330_HUMAN	Immunoglobulin heavy variable 3-30 (Ig heavy chain V-III region BUR) (Ig heavy chain V-III region CAM) (Ig heavy chain V-III region GA) (Ig heavy chain V-III region NIE)	IGHV3-30
P01780	HV307_HUMAN	Immunoglobulin heavy variable 3-7 (Ig heavy chain V-III region GAL) (Ig heavy chain V-III region GAR) (Ig heavy chain V-III region JON)	IGHV3-7
P01742	HV169_HUMAN	Immunoglobulin heavy variable 1-69 (Ig heavy chain V-I region EU) (Ig heavy chain V-I region SIE) (Ig heavy chain V-I region WOL)	IGHV1-69
P01814	HV270_HUMAN	Immunoglobulin heavy variable 2-70 (Ig heavy chain V-II region COR) (Ig heavy chain V-II region DAW) (Ig heavy chain V-II region OU) (Ig heavy chain V-II region SESS)	IGHV2-70
P23083	HV102_HUMAN	Immunoglobulin heavy variable 1-2 (Ig heavy chain V-I region ND) (Ig heavy chain V-I region V35)	IGHV1-2
P01721	LV657_HUMAN	Immunoglobulin lambda variable 6-57 (Ig lambda chain V-VI region AR) (Ig lambda chain V-VI region EB4) (Ig lambda chain V-VI region NIG-48) (Ig lambda chain V-VI region SUT) (Ig lambda chain V-VI region WLT)	IGLV6-57
P01624	KV315_HUMAN	Immunoglobulin kappa variable 3-15 (Ig kappa chain V-III region CLL) (Ig kappa chain V-III region POM)	IGKV3-15
P01594	KV133_HUMAN	Immunoglobulin kappa variable 1-33 (Ig kappa chain V-I region AU) (Ig kappa chain V-I region Ka)	IGKV1-33
P01717	LV325_HUMAN	Immunoglobulin lambda variable 3-25 (Ig lambda chain V-IV region Hil)	IGLV3-25
P01782	HV309_HUMAN	Immunoglobulin heavy variable 3-9 (Ig heavy chain V-III region DOB)	IGHV3-9
P01615	KVD28_HUMAN	Immunoglobulin kappa variable 2D-28 (Ig kappa chain V-II region FR) (Ig kappa chain V-II region GM607) (Ig kappa chain V-II region MIL) (Ig kappa chain V-II region TEW)	IGKV2D-28
P06312	KV401_HUMAN	Immunoglobulin kappa variable 4-1 (Ig kappa chain V-IV region B17) (Ig kappa chain V-IV region JI) (Ig kappa chain V-IV region Len) (Ig kappa chain V-IV region STH)	IGKV4-1
P01772	HV333_HUMAN	Immunoglobulin heavy variable 3-33 (Ig heavy chain V-III region HIL) (Ig heavy chain V-III region KOL)	IGHV3-33
P01825	HV459_HUMAN	Immunoglobulin heavy variable 4-59 (Ig heavy chain V-II region NEWM)	IGHV4-59
P01706	LV211_HUMAN	Immunoglobulin lambda variable 2-11 (Ig gamma lambda chain V-II region DOT) (Ig lambda chain V-II region BOH) (Ig lambda chain V-II region BUR) (Ig lambda chain V-II region NIG-58) (Ig lambda chain V-II region TRO) (Ig lambda chain V-II region WIN)	IGLV2-11
P06310	KV230_HUMAN	Immunoglobulin kappa variable 2-30 (Ig kappa chain V-II region RPMI 6410)	IGKV2-30
P01824	HV439_HUMAN	Immunoglobulin heavy variable 4-39 (Ig heavy chain V-II region WAH)	IGHV4-39
A0A0A0MT87	TJB24_HUMAN	T cell receptor beta joining 2-4	TRBJ2-4
A0A0B4J272	TVA24_HUMAN	T cell receptor alpha variable 24	TRAV24
A0A0B4J263	TVA39_HUMAN	T cell receptor alpha variable 39	TRAV39
A0A0K0K1D8	TVB61_HUMAN	T cell receptor beta variable 6-1	TRBV6-1
A0A0B4J240	TVA10_HUMAN	T cell receptor alpha variable 10	TRAV10
A0A1B0GX95	TVB74_HUMAN	T cell receptor beta variable 7-4	TRBV7-4
A0A1B0GX68	TVB2_HUMAN	T cell receptor beta variable 2	TRBV2
A0A0B4J279	TVA21_HUMAN	T cell receptor alpha variable 21	TRAV21
A0A0B4J200	TJB23_HUMAN	T cell receptor beta joining 2-3	TRBJ2-3 hCG_2039521
P01374	TNFB_HUMAN	Lymphotoxin-alpha (LT-alpha) (TNF-beta) (Tumor necrosis factor ligand superfamily member 1)	LTA TNFB TNFSF1
A0A0J9YXM7	TJB15_HUMAN	T cell receptor beta joining 1-5	TRBJ1-5
A0A0B4J264	TV381_HUMAN	T cell receptor alpha variable 38-1	TRAV38-1
A0A577	TVB41_HUMAN	T cell receptor beta variable 4-1	TRBV4-1 TCRBV7S1A1N2T
A0A087WT03	TVAZ1_HUMAN	T cell receptor alpha variable 26-1	TRAV26-1
A0A075B706	TRDJ1_HUMAN	T cell receptor delta joining 1	TRDJ1
A0A0A6YYK6	TVA16_HUMAN	T cell receptor alpha variable 16	TRAV16
A0A0B4J276	TVA25_HUMAN	T cell receptor alpha variable 25	TRAV25
P0CF51	TRGC1_HUMAN	T cell receptor gamma constant 1	TRGC1 TCRGC1
A0A0B4J234	TVA2_HUMAN	T cell receptor alpha variable 2	TRAV2
A0A0K0K1A3	TVBJ1_HUMAN	T cell receptor beta variable 10-1	TRBV10-1
O14836	TR13B_HUMAN	Tumor necrosis factor receptor superfamily member 13B (Transmembrane activator and CAML interactor) (CD antigen CD267)	TNFRSF13B TACI
Q99603	TRGV9_HUMAN	T cell receptor gamma variable 9	TRGV9 TCRGV9
A0A0A6YYK7	TVA19_HUMAN	T cell receptor alpha variable 19 (T-cell receptor alpha chain V region HPB-MLT)	TRAV19
A0A0K0K1G8	TVBJ2_HUMAN	T cell receptor beta variable 10-2	TRBV10-2
A0A075B6N4	TVBY1_HUMAN	T cell receptor beta variable 25-1	TRBV25-1
A0A0C4DH59	TVB54_HUMAN	T cell receptor beta variable 5-4	TRBV5-4
A0A0A0MS03	TVB53_HUMAN	Probable non-functional T cell receptor beta variable 5-3	TRBV5-3
A0A0A0MTA4	TJB25_HUMAN	T cell receptor beta joining 2-5	TRBJ2-5
O75962	TRIO_HUMAN	Triple functional domain protein (EC 2.7.11.1) (PTPRF-interacting protein)	TRIO
A0A075B6V5	TVA36_HUMAN	T cell receptor alpha variable 36/delta variable 7	TRAV36DV7
A0A589	TVB43_HUMAN	T cell receptor beta variable 4-3	TRBV4-3 TCRBV7S2A1N4T
A0A0A6YYK4	TVB71_HUMAN	Probable non-functional T cell receptor beta variable 7-1	TRBV7-1
A0A0A0MT78	TJB27_HUMAN	T cell receptor beta joining 2-7	TRBJ2-7
A0A075B6S0	TRGJ1_HUMAN	T cell receptor gamma joining 1	TRGJ1 TCRGJ1
A0A075B6Y3	TJA3_HUMAN	T cell receptor alpha joining 3	TRAJ3
A0A0A0MT94	TJB22_HUMAN	T cell receptor beta joining 2-2	TRBJ2-2
A0A1B0GX31	TVB76_HUMAN	T cell receptor beta variable 7-6	TRBV7-6
A0A087WW87	KV240_HUMAN	Immunoglobulin kappa variable 2-40	IGKV2-40
A0A0A6YYG2	TVB66_HUMAN	T cell receptor beta variable 6-6	TRBV6-6
A0A0J9YWX3	TJB16_HUMAN	T cell receptor beta joining 1-6	TRBJ1-6
A0A0A6YYD4	TVB13_HUMAN	T cell receptor beta variable 13	TRBV13
A0A087X0K7	TVB17_HUMAN	Probable non-functional T cell receptor beta variable 17	TRBV17
P40200	TACT_HUMAN	T-cell surface protein tactile (Cell surface antigen CD96) (T cell-activated increased late expression protein) (CD antigen CD96)	CD96
A0A075B6X5	TVA18_HUMAN	T cell receptor alpha variable 18	TRAV18
A0A1B0GX78	TVBL5_HUMAN	T cell receptor beta variable 12-5	TRBV12-5
P0DPF4	TVA35_HUMAN	T cell receptor alpha variable 35	TRAV35
A0A087WSZ9	TVA30_HUMAN	T cell receptor alpha variable 30	TRAV30
A0A0A6YYK1	TVA81_HUMAN	T cell receptor alpha variable 8-1	TRAV8-1
A0A0A0MS04	TVB67_HUMAN	Probable non-functional T cell receptor beta variable 6-7	TRBV6-7
A0A5B7	TVB29_HUMAN	T cell receptor beta variable 29-1	TRBV29-1 TCRBV4S1A1T
A0A0J9YX06	TJB12_HUMAN	T cell receptor beta joining 1-2	TRBJ1-2
Q8WZ42	TITIN_HUMAN	Titin (EC 2.7.11.1) (Connectin) (Rhabdomyosarcoma antigen MU-RMS-40.14)	TTN
A0A0C4DH27	TRGV8_HUMAN	T cell receptor gamma variable 8	TRGV8 TCRGV8
A0JD32	TV382_HUMAN	T cell receptor alpha variable 38-2/delta variable 8	TRAV38-2DV8
A0A0B4J245	TVAL1_HUMAN	T cell receptor alpha variable 12-1	TRAV12-1
A0A0B4J280	TVA40_HUMAN	T cell receptor alpha variable 40	TRAV40
O15541	R113A_HUMAN	E3 ubiquitin-protein ligase RNF113A (EC 2.3.2.27) (Cwc24 homolog) (RING finger protein 113A) (Zinc finger protein 183)	RNF113A RNF113 ZNF183
A0A0B4J248	TVA11_HUMAN	T cell receptor alpha variable 1-1	TRAV1-1
A0A0B4J274	TVA20_HUMAN	T cell receptor alpha variable 20	TRAV20
A0A0B4J244	TVA3_HUMAN	T cell receptor alpha variable 3	TRAV3
A0A075B6T6	TVAL2_HUMAN	T cell receptor alpha variable 12-2	TRAV12-2
A0A087WV62	TVB16_HUMAN	T cell receptor beta variable 16	TRBV16
A0A075B6N3	TVBX1_HUMAN	T cell receptor beta variable 24-1	TRBV24-1
P11388	TOP2A_HUMAN	DNA topoisomerase 2-alpha (EC 5.6.2.2) (DNA topoisomerase II, alpha isozyme)	TOP2A TOP2
A0A0B4J277	TVA22_HUMAN	T cell receptor alpha variable 22	TRAV22
A0A075B6W5	TVA23_HUMAN	T cell receptor alpha variable 23/delta variable 6	TRAV23DV6
A0A0B4J262	TVA86_HUMAN	T cell receptor alpha variable 8-6	TRAV8-6
A0A0B4J241	TVAM1_HUMAN	T cell receptor alpha variable 13-1	TRAV13-1
P0DPF7	TVB63_HUMAN	T cell receptor beta variable 6-3	TRBV6-3
O75436	VP26A_HUMAN	Vacuolar protein sorting-associated protein 26A (Vesicle protein sorting 26A) (hVPS26)	VPS26A VPS26
A0A0J9YWP8	TJB13_HUMAN	T cell receptor beta joining 1-3	TRBJ1-3
A0A0A0MT70	TJB26_HUMAN	T cell receptor beta joining 2-6	TRBJ2-6
A0A0B4J275	TVA17_HUMAN	T cell receptor alpha variable 17	TRAV17
A0A0A0MS02	TRGV1_HUMAN	Probable non-functional T cell receptor gamma variable	TRGV1
A0A0A0MS06	TVB23_HUMAN	Probable non-functional T cell receptor beta variable 23-1	TRBV23-1
P04437	TVA29_HUMAN	T cell receptor alpha variable 29/delta variable 5	TRAV29DV5
A0A0B4J249	TVA5_HUMAN	T cell receptor alpha variable 5	TRAV5
A0A075B6L6	TVB73_HUMAN	Probable non-functional T cell receptor beta variable 7-3	TRBV7-3
A0A5A6	TVBK3_HUMAN	T cell receptor beta variable 11-3	TRBV11-3 TCRBV21S2A2
Q13586	STIM1_HUMAN	Stromal interaction molecule 1	STIM1 GOK
A0A0K0K1C0	TVBK1_HUMAN	T cell receptor beta variable 11-1	TRBV11-1
Q9UBQ0	VPS29_HUMAN	Vacuolar protein sorting-associated protein 29 (hVPS29) (PEP11 homolog) (Vesicle protein sorting 29)	VPS29 DC15 DC7 MDS007
A0A1B0GX49	TVB64_HUMAN	T cell receptor beta variable 6-4	TRBV6-4
A0A0A0MS01	TVG10_HUMAN	Probable non-functional T cell receptor gamma variable 10	TRGV10
A0A075B6N2	TVBT1_HUMAN	T cell receptor beta variable 20-1	TRBV20-1
A0A576	TVB31_HUMAN	T cell receptor beta variable 3-1	TRBV3-1 TCRBV9S1A1T
A0A5B6	TVB28_HUMAN	T cell receptor beta variable 28	TRBV28 TCRBV3S1
A0A075B6N1	TVB19_HUMAN	T cell receptor beta variable 19	TRBV19
A0A539	TVB42_HUMAN	T cell receptor beta variable 4-2	TRBV4-2 TCRBV7S3A2 TCRBV7S3A2T
A0A0J9YXG5	TJB14_HUMAN	T cell receptor beta joining 1-4	TRBJ1-4
A0A0A6YYC5	TVA14_HUMAN	T cell receptor alpha variable 14/delta variable 4	TRAV14DV4
Q13426	XRCC4_HUMAN	DNA repair protein XRCC4 (X-ray repair cross-complementing protein 4)	XRCC4
A0A5B0	TVB14_HUMAN	T cell receptor beta variable 14	TRBV14 TCRBV14S1 TCRBV16S1A1N1
A0A075B6L2	TVG11_HUMAN	Probable non-functional T cell receptor gamma variable 11	TRGV11
P0DPR3	TRDD1_HUMAN	T cell receptor delta diversity 1	TRDD1
A0A0A6YYJ7	TVA83_HUMAN	T cell receptor alpha variable 8-3	TRAV8-3
A0A0B4J268	TVA4_HUMAN	T cell receptor alpha variable 4	TRAV4
A0A087WT02	TVA92_HUMAN	T cell receptor alpha variable 9-2	TRAV9-2
A0A0B4J265	TVAZ2_HUMAN	T cell receptor alpha variable 26-2	TRAV26-2
A0A075B6Y9	TJA42_HUMAN	T cell receptor alpha joining 42	TRAJ42
A0A0B4J238	TVA12_HUMAN	T cell receptor alpha variable 1-2	TRAV1-2
A0A1B0GXF2	TVB72_HUMAN	T cell receptor beta variable 7-2	TRBV7-2
A0JD36	TRDV2_HUMAN	T cell receptor delta variable 2	TRDV2 hDV102S1
P01737	TVA84_HUMAN	T cell receptor alpha variable 8-4 (T cell receptor alpha chain V region PY14)	TRAV8-4
A0A075B6T7	TVA6_HUMAN	T cell receptor alpha variable 6	TRAV6 TCRAV5S1
A0A0B4J271	TVAL3_HUMAN	T cell receptor alpha variable 12-3	TRAV12-3
A0A075B6U4	TVA7_HUMAN	T cell receptor alpha variable 7	TRAV7
A0A0B4J273	TVA34_HUMAN	T cell receptor alpha variable 34	TRAV34
A0A0C4DH28	TRGV4_HUMAN	T cell receptor gamma variable 4	TRGV4 TCRGV4
A0A087WT01	TVA27_HUMAN	T cell receptor alpha variable 27	TRAV27
A0A1B0GX51	TVB78_HUMAN	T cell receptor beta variable 7-8	TRBV7-8
P01733	TVBL3_HUMAN	T cell receptor beta variable 12-3 (T-cell receptor beta chain V region YT35)	TRBV12-3 TCRBV12S3 TCRBV8S1
P03979	TRGV3_HUMAN	T cell receptor gamma variable 3 (T-cell receptor gamma V-gamma-1.1 region)	TRGV3 TCRGV3
P35916	VGFR3_HUMAN	Vascular endothelial growth factor receptor 3 (VEGFR-3) (EC 2.7.10.1) (Fms-like tyrosine kinase 4) (FLT-4) (Tyrosine-protein kinase receptor FLT4)	FLT4 VEGFR3
P0DPI4	TDB01_HUMAN	T cell receptor beta diversity 1	TRBD1
A0A584	TVBK2_HUMAN	T cell receptor beta variable 11-2	TRBV11-2 TCRBV21S3A2N2T
A0A0K0K1E9	TVB77_HUMAN	T cell receptor beta variable 7-7	TRBV7-7
A0A5A2	TVB58_HUMAN	T cell receptor beta variable 5-8	TRBV5-8 TCRBV5S4A2T
A0A597	TVB55_HUMAN	T cell receptor beta variable 5-5	TRBV5-5 TCRBV5S3A2T
A0A0K0K1C4	TVB27_HUMAN	T cell receptor beta variable 27	TRBV27
A0A0A0MRZ7	KVD26_HUMAN	Immunoglobulin kappa variable 2D-26	IGKV2D-26
P01718	LV327_HUMAN	Immunoglobulin lambda variable 3-27 (Ig lambda chain V-IV region Kern)	IGLV3-27
A0A075B6I7	LV548_HUMAN	Probable non-functional immunoglobulin lambda variable 5-48	IGLV5-48
A0A0C4DH32	HV320_HUMAN	Immunoglobulin heavy variable 3-20	IGHV3-20
A0A0C4DH26	KVD41_HUMAN	Probable non-functional immunoglobulin kappa variable 6D-41	IGKV6D-41
P01705	LV223_HUMAN	Immunoglobulin lambda variable 2-23 (Ig lambda chain V-II region NEI)	IGLV2-23
P49790	NU153_HUMAN	Nuclear pore complex protein Nup153 (153 kDa nucleoporin) (Nucleoporin Nup153)	NUP153
P0DP01	HV108_HUMAN	Immunoglobulin heavy variable 1-8	IGHV1-8
P80748	LV321_HUMAN	Immunoglobulin lambda variable 3-21 (Ig lambda chain V-III region LOI) (Ig lambda chain V-V region DEL) (Ig lambda chain V-VII region MOT)	IGLV3-21
A0A075B6S9	KV137_HUMAN	Probable non-functional immunoglobulinn kappa variable 1-37	IGKV1-37
Q06330	SUH_HUMAN	Recombining binding protein suppressor of hairless (CBF-1) (J kappa-recombination signal-binding protein) (RBP-J kappa) (RBP-J) (RBP-JK) (Renal carcinoma antigen NY-REN-30)	RBPJ IGKJRB IGKJRB1 RBPJK RBPSUH
Q02763	TIE2_HUMAN	Angiopoietin-1 receptor (EC 2.7.10.1) (Endothelial tyrosine kinase) (Tunica interna endothelial cell kinase) (Tyrosine kinase with Ig and EGF homology domains-2) (Tyrosine-protein kinase receptor TEK) (Tyrosine-protein kinase receptor TIE-2) (hTIE2) (p140 TEK) (CD antigen CD202b)	TEK TIE2 VMCM VMCM1
B7Z8K6	TRDC_HUMAN	T cell receptor delta constant	TRDC
A0A075B6R0	TRGV2_HUMAN	T cell receptor gamma variable 2	TRGV2 TCRGV2
A0A1B0GX56	TRDV1_HUMAN	T cell receptor delta variable 1	TRDV1
P03986	TRGC2_HUMAN	T cell receptor gamma constant 2	TRGC2 TCRGC2
A0A0A0MTA7	TJB21_HUMAN	T cell receptor beta joining 2-1	TRBJ2-1
A0A0B4J1U4	TRGV5_HUMAN	T cell receptor gamma variable 5	TRGV5 TCRGV5
A0A0J9YXA8	TJB11_HUMAN	T cell receptor beta joining 1-1	TRBJ1-1
A0A075B700	TJA31_HUMAN	T cell receptor alpha joining 31	TRAJ31
A0A0B4J237	TVA82_HUMAN	T cell receptor alpha variable 8-2	TRAV8-2
A0A0A0MS05	TVB57_HUMAN	Probable non-functional T cell receptor beta variable 5-7	TRBV5-7
A0A0K0K1A5	TVB65_HUMAN	T cell receptor beta variable 6-5	TRBV6-5
A0A599	TVB56_HUMAN	T cell receptor beta variable 5-6	TRBV5-6 TCRBV5S2
P12018	VPREB_HUMAN	Immunoglobulin iota chain (CD179 antigen-like family member A) (Protein VPreB1) (V(pre)B protein) (VpreB protein) (CD antigen CD179a)	VPREB1 VPREB
Q96QK1	VPS35_HUMAN	Vacuolar protein sorting-associated protein 35 (hVPS35) (Maternal-embryonic 3) (Vesicle protein sorting 35)	VPS35 MEM3 TCCCTA00141
A0JD37	TRDV3_HUMAN	T cell receptor delta variable 3	TRDV3 hDV103S1
A0A0B4J266	TVA41_HUMAN	T cell receptor alpha variable 41	TRAV41
A0A075B6T8	TVA91_HUMAN	T cell receptor alpha variable 9-1	TRAV9-1
P04435	TVB79_HUMAN	T cell receptor beta variable 7-9	TRBV7-9
A0A0J9YX75	TVB69_HUMAN	T cell receptor beta variable 6-9	TRBV6-9
A0A578	TVB51_HUMAN	T cell receptor beta variable 5-1	TRBV5-1 TCRBV5S1A1T
A0A0B4J2E0	TVBL4_HUMAN	T cell receptor beta variable 12-4	TRBV12-4
A0A0A6YYG3	TVB68_HUMAN	T cell receptor beta variable 6-8	TRBV6-8
A0A087X0M5	TVB18_HUMAN	T cell receptor beta variable 18	TRBV18
A0A0K0K1G6	TVBJ3_HUMAN	T cell receptor beta variable 10-3	TRBV10-3
A0A0J9YXY3	TVB62_HUMAN	T cell receptor beta variable 6-2	TRBV6-2
A0A0B4J1U6	TVB9_HUMAN	T cell receptor beta variable 9	TRBV9
P01709	LV208_HUMAN	Immunoglobulin lambda variable 2-8 (Ig lambda chain V-II region BO) (Ig lambda chain V-II region MGC)	IGLV2-8
A0A087WSY6	KVD15_HUMAN	Immunoglobulin kappa variable 3D-15	IGKV3D-15
P01700	LV147_HUMAN	Immunoglobulin lambda variable 1-47 (Ig lambda chain V-I region HA) (Ig lambda chain V-I region WAH)	IGLV1-47
A0A0C4DH42	HV366_HUMAN	Immunoglobulin heavy variable 3-66	IGHV3-66
A0A0B4J1Y9	HV372_HUMAN	Immunoglobulin heavy variable 3-72	IGHV3-72
Q06124	PTN11_HUMAN	Tyrosine-protein phosphatase non-receptor type 11 (EC 3.1.3.48) (Protein-tyrosine phosphatase 1D) (PTP-1D) (Protein-tyrosine phosphatase 2C) (PTP-2C) (SH-PTP2) (SHP-2) (Shp2) (SH-PTP3)	PTPN11 PTP2C SHPTP2
A0A0K0K1B3	TVB30_HUMAN	T cell receptor beta variable 30	TRBV30
P0DP03	HVC05_HUMAN	Immunoglobulin heavy variable 3-30-5	IGHV3-30-5
Q9GZX7	AICDA_HUMAN	Single-stranded DNA cytosine deaminase (EC 3.5.4.38) (Activation-induced cytidine deaminase) (AID) (Cytidine aminohydrolase)	AICDA AID
Q9BXL7	CAR11_HUMAN	Caspase recruitment domain-containing protein 11 (CARD-containing MAGUK protein 1) (Carma 1)	CARD11 CARMA1
Q9Y6W8	ICOS_HUMAN	Inducible T-cell costimulator (Activation-inducible lymphocyte immunomediatory molecule) (CD antigen CD278)	ICOS AILIM
P21333	FLNA_HUMAN	Filamin-A (FLN-A) (Actin-binding protein 280) (ABP-280) (Alpha-filamin) (Endothelial actin-binding protein) (Filamin-1) (Non-muscle filamin)	FLNA FLN FLN1
Q9HBE4	IL21_HUMAN	Interleukin-21 (IL-21) (Za11)	IL21
Q96IJ6	GMPPA_HUMAN	Mannose-1-phosphate guanyltransferase alpha (GDP-mannose pyrophosphorylase A) (GMPP-alpha) (GTP-mannose-1-phosphate guanylyltransferase alpha)	GMPPA
A0A0C4DH34	HV428_HUMAN	Immunoglobulin heavy variable 4-28	IGHV4-28
P01762	HV311_HUMAN	Immunoglobulin heavy variable 3-11 (Ig heavy chain V-III region TRO)	IGHV3-11
P0DP08	HVD82_HUMAN	Immunoglobulin heavy variable 4-38-2	IGHV4-38-2
A0A075B6I9	LV746_HUMAN	Immunoglobulin lambda variable 7-46	IGLV7-46
A0A0J9YXX1	HV5X1_HUMAN	Immunoglobulin heavy variable 5-10-1	IGHV5-10-1
A0A0A0MT89	KJ01_HUMAN	Immunoglobulin kappa joining 1	IGKJ1
P0DP06	HVD34_HUMAN	Immunoglobulin heavy variable 4-30-4	IGHV4-30-4
P01703	LV140_HUMAN	Immunoglobulin lambda variable 1-40 (Ig lambda chain V-I region NEWM)	IGLV1-40
A0A075B6J1	LV537_HUMAN	Immunoglobulin lambda variable 5-37	IGLV5-37
A0A075B6R2	HV404_HUMAN	Immunoglobulin heavy variable 4-4	IGHV4-4
P10721	KIT_HUMAN	Mast/stem cell growth factor receptor Kit (SCFR) (EC 2.7.10.1) (Piebald trait protein) (PBT) (Proto-oncogene c-Kit) (Tyrosine-protein kinase Kit) (p145 c-kit) (v-kit Hardy-Zuckerman 4 feline sarcoma viral oncogene homolog) (CD antigen CD117)	KIT SCFR
P04432	KVD39_HUMAN	Immunoglobulin kappa variable 1D-39 (Ig kappa chain V-I region Daudi)	IGKV1D-39
A0A075B6I6	LV150_HUMAN	Probable non-functional immunoglobulin lambda variable 1-50	IGLV1-50
P0DSN7	KVD37_HUMAN	Probable non-functional immunoglobulinn kappa variable 1D-37	IGKV1D-37
A0A075B6I4	LVX54_HUMAN	Immunoglobulin lambda variable 10-54	IGLV10-54
P01614	KVD40_HUMAN	Immunoglobulin kappa variable 2D-40 (Ig kappa chain V-II region Cum)	IGKV2D-40
P01767	HV353_HUMAN	Immunoglobulin heavy variable 3-53 (Ig heavy chain V-III region BUT)	IGHV3-53
A0A0C4DH25	KVD20_HUMAN	Immunoglobulin kappa variable 3D-20	IGKV3D-20
A0A0B4J1V1	HV321_HUMAN	Immunoglobulin heavy variable 3-21	IGHV3-21
A0A0C4DH69	KV109_HUMAN	Immunoglobulin kappa variable 1-9	IGKV1-9
Q8N149	LIRA2_HUMAN	Leukocyte immunoglobulin-like receptor subfamily A member 2 (CD85 antigen-like family member H) (Immunoglobulin-like transcript 1) (ILT-1) (Leukocyte immunoglobulin-like receptor 7) (LIR-7) (CD antigen CD85h)	LILRA2 ILT1 LIR7
A0A0A0MS14	HV145_HUMAN	Immunoglobulin heavy variable 1-45	IGHV1-45
A0A075B6K5	LV39_HUMAN	Immunoglobulin lambda variable 3-9	IGLV3-9
A0A0J9YVY3	HV741_HUMAN	Immunoglobulin heavy variable 7-4-1	IGHV7-4-1
P01601	KVD16_HUMAN	Immunoglobulin kappa variable 1D-16 (Ig kappa chain V-I region HK146) (Ig kappa chain V-I region HK189)	IGKV1D-16
A0A075B6Q5	HV364_HUMAN	Immunoglobulin heavy variable 3-64	IGHV3-64
A0A0C4DH41	HV461_HUMAN	Immunoglobulin heavy variable 4-61	IGHV4-61
A0A0B4J1U7	HV601_HUMAN	Immunoglobulin heavy variable 6-1	IGHV6-1
A0A087WSZ0	KVD08_HUMAN	Immunoglobulin kappa variable 1D-8	IGKV1D-8
P01599	KV117_HUMAN	Immunoglobulin kappa variable 1-17 (Ig kappa chain V-I region Gal) (Ig kappa chain V-I region WEA)	IGKV1-17
P37198	NUP62_HUMAN	Nuclear pore glycoprotein p62 (62 kDa nucleoporin) (Nucleoporin Nup62)	NUP62
P01766	HV313_HUMAN	Immunoglobulin heavy variable 3-13 (Ig heavy chain V-III region BRO)	IGHV3-13
A0A0J9YX35	HV64D_HUMAN	Immunoglobulin heavy variable 3-64D	IGHV3-64D
Q14896	MYPC3_HUMAN	Myosin-binding protein C, cardiac-type (Cardiac MyBP-C) (C-protein, cardiac muscle isoform)	MYBPC3
A0A0C4DH30	HV316_HUMAN	Probable non-functional immunoglobulin heavy variable 3-16	IGHV3-16
A0A0C4DH24	KV621_HUMAN	Immunoglobulin kappa variable 6-21	IGKV6-21
A0A0A0MT36	KVD21_HUMAN	Immunoglobulin kappa variable 6D-21	IGKV6D-21
A0A075B6S4	KVD17_HUMAN	Immunoglobulin kappa variable 1D-17	IGKV1D-17
P32004	L1CAM_HUMAN	Neural cell adhesion molecule L1 (N-CAM-L1) (NCAM-L1) (CD antigen CD171)	L1CAM CAML1 MIC5
A0A0A0MRZ9	LV552_HUMAN	Immunoglobulin lambda variable 5-52	IGLV5-52
A0A087WSY4	HV432_HUMAN	Immunoglobulin heavy variable 4-30-2	IGHV4-30-2
P08F94	PKHD1_HUMAN	Fibrocystin (Polycystic kidney and hepatic disease 1 protein) (Polyductin) (Tigmin)	PKHD1 FCYT TIGM1
A0A0G2JMI3	HV692_HUMAN	Immunoglobulin heavy variable 1-69-2	IGHV1-69-2
P01714	LV319_HUMAN	Immunoglobulin lambda variable 3-19 (Ig lambda chain V-III region SH)	IGLV3-19
P20916	MAG_HUMAN	Myelin-associated glycoprotein (Siglec-4a)	MAG GMA
A0A0C4DH43	HV70D_HUMAN	Immunoglobulin heavy variable 2-70D	IGHV2-70D
P0DP09	KV113_HUMAN	Immunoglobulin kappa variable 1-13	IGKV1-13
P04433	KV311_HUMAN	Immunoglobulin kappa variable 3-11 (Ig kappa chain V-III region VG)	IGKV3-11
O00267	SPT5H_HUMAN	Transcription elongation factor SPT5 (hSPT5) (DRB sensitivity-inducing factor 160 kDa subunit) (DSIF p160) (DRB sensitivity-inducing factor large subunit) (DSIF large subunit) (Tat-cotransactivator 1 protein) (Tat-CT1 protein)	SUPT5H SPT5 SPT5H
Q6DKI7	PVRIG_HUMAN	Transmembrane protein PVRIG (CD112 receptor) (CD112R) (Poliovirus receptor-related immunoglobulin domain-containing protein)	PVRIG C7orf15
P55895	RAG2_HUMAN	V(D)J recombination-activating protein 2 (RAG-2)	RAG2
P24928	RPB1_HUMAN	DNA-directed RNA polymerase II subunit RPB1 (RNA polymerase II subunit B1) (EC 2.7.7.6) (DNA-directed RNA polymerase II subunit A) (DNA-directed RNA polymerase III largest subunit) (RNA-directed RNA polymerase II subunit RPB1) (EC 2.7.7.48)	POLR2A POLR2
A0A0B4J235	TVAM2_HUMAN	T cell receptor alpha variable 13-2	TRAV13-2
A0A075B6K4	LV310_HUMAN	Immunoglobulin lambda variable 3-10	IGLV3-10
A0A075B6J2	LV233_HUMAN	Probable non-functional immunoglobulin lambda variable 2-33	IGLV2-33
O94856	NFASC_HUMAN	Neurofascin	NFASC KIAA0756
A0A075B6J6	LV322_HUMAN	Immunoglobulin lambda variable 3-22	IGLV3-22
A0A075B6I1	LV460_HUMAN	Immunoglobulin lambda variable 4-60	IGLV4-60
A0A0B4J1Y8	LV949_HUMAN	Immunoglobulin lambda variable 9-49	IGLV9-49
A0A075B6P5	KV228_HUMAN	Immunoglobulin kappa variable 2-28	IGKV2-28
A0A0B4J1X8	HV343_HUMAN	Immunoglobulin heavy variable 3-43	IGHV3-43
A0A0A0MS00	LV332_HUMAN	Probable non-functional immunoglobulin lambda variable 3-32	IGLV3-32
A0A075B6I0	LV861_HUMAN	Immunoglobulin lambda variable 8-61	IGLV8-61
P02753	RET4_HUMAN	Retinol-binding protein 4 (Plasma retinol-binding protein) (PRBP) (RBP) [Cleaved into: Plasma retinol-binding protein(1-182); Plasma retinol-binding protein(1-181); Plasma retinol-binding protein(1-179); Plasma retinol-binding protein(1-176)]	RBP4 PRO2222
A0A0A0MRZ8	KVD11_HUMAN	Immunoglobulin kappa variable 3D-11	IGKV3D-11
A0A0C4DH67	KV108_HUMAN	Immunoglobulin kappa variable 1-8	IGKV1-8
A0A0B4J1U3	LV136_HUMAN	Immunoglobulin lambda variable 1-36	IGLV1-36
A0A087WSX0	LV545_HUMAN	Immunoglobulin lambda variable 5-45	IGLV5-45
P16112	PGCA_HUMAN	Aggrecan core protein (Cartilage-specific proteoglycan core protein) (CSPCP) (Chondroitin sulfate proteoglycan core protein 1) (Chondroitin sulfate proteoglycan 1) [Cleaved into: Aggrecan core protein 2]	ACAN AGC1 CSPG1 MSK16
Q9Y253	POLH_HUMAN	DNA polymerase eta (EC 2.7.7.7) (RAD30 homolog A) (Xeroderma pigmentosum variant type protein)	POLH RAD30 RAD30A XPV
P15918	RAG1_HUMAN	V(D)J recombination-activating protein 1 (RAG-1) (RING finger protein 74) [Includes: Endonuclease RAG1 (EC 3.1.-.-); E3 ubiquitin-protein ligase RAG1 (EC 2.3.2.27) (RING-type E3 ubiquitin transferase RAG1)]	RAG1 RNF74
A0A0C4DH55	KVD07_HUMAN	Immunoglobulin kappa variable 3D-7	IGKV3D-7
A0A075B6K6	LV403_HUMAN	Immunoglobulin lambda variable 4-3	IGLV4-3
P01732	CD8A_HUMAN	T-cell surface glycoprotein CD8 alpha chain (T-lymphocyte differentiation antigen T8/Leu-2) (CD antigen CD8a)	CD8A MAL
P07766	CD3E_HUMAN	T-cell surface glycoprotein CD3 epsilon chain (T-cell surface antigen T3/Leu-4 epsilon chain) (CD antigen CD3e)	CD3E T3E
P11836	CD20_HUMAN	B-lymphocyte antigen CD20 (B-lymphocyte surface antigen B1) (Bp35) (Leukocyte surface antigen Leu-16) (Membrane-spanning 4-domains subfamily A member 1) (CD antigen CD20)	MS4A1 CD20
P60033	CD81_HUMAN	CD81 antigen (26 kDa cell surface protein TAPA-1) (Target of the antiproliferative antibody 1) (Tetraspanin-28) (Tspan-28) (CD antigen CD81)	CD81 TAPA1 TSPAN28
P26842	CD27_HUMAN	CD27 antigen (CD27L receptor) (T-cell activation antigen CD27) (T14) (Tumor necrosis factor receptor superfamily member 7) (CD antigen CD27)	CD27 TNFRSF7
P01730	CD4_HUMAN	T-cell surface glycoprotein CD4 (T-cell surface antigen T4/Leu-3) (CD antigen CD4)	CD4
P0DP02	HVC33_HUMAN	Immunoglobulin heavy variable 3-30-3	IGHV3-30-3
A0A0C4DH35	HV335_HUMAN	Probable non-functional immunoglobulin heavy variable 3-35	IGHV3-35
Q05655	KPCD_HUMAN	Protein kinase C delta type (EC 2.7.11.13) (Tyrosine-protein kinase PRKCD) (EC 2.7.10.2) (nPKC-delta) [Cleaved into: Protein kinase C delta type regulatory subunit; Protein kinase C delta type catalytic subunit (Sphingosine-dependent protein kinase-1) (SDK1)]	PRKCD
P01763	HV348_HUMAN	Immunoglobulin heavy variable 3-48 (Ig heavy chain V-III region WEA)	IGHV3-48
A0A0B4J1V6	HV373_HUMAN	Immunoglobulin heavy variable 3-73	IGHV3-73
A0A0C4DH62	HJ01_HUMAN	Immunoglobulin heavy joining 1	IGHJ1
P15391	CD19_HUMAN	B-lymphocyte antigen CD19 (B-lymphocyte surface antigen B4) (Differentiation antigen CD19) (T-cell surface antigen Leu-12) (CD antigen CD19)	CD19
Q99708	CTIP_HUMAN	DNA endonuclease RBBP8 (EC 3.1.-.-) (CtBP-interacting protein) (CtIP) (Retinoblastoma-binding protein 8) (RBBP-8) (Retinoblastoma-interacting protein and myosin-like) (RIM) (Sporulation in the absence of SPO11 protein 2 homolog) (SAE2)	RBBP8 CTIP
P01909	DQA1_HUMAN	HLA class II histocompatibility antigen, DQ alpha 1 chain (DC-1 alpha chain) (DC-alpha) (HLA-DCA) (MHC class II DQA1)	HLA-DQA1
P36888	FLT3_HUMAN	Receptor-type tyrosine-protein kinase FLT3 (EC 2.7.10.1) (FL cytokine receptor) (Fetal liver kinase-2) (FLK-2) (Fms-like tyrosine kinase 3) (FLT-3) (Stem cell tyrosine kinase 1) (STK-1) (CD antigen CD135)	FLT3 CD135 FLK2 STK1
Q86UB2	BIVM_HUMAN	Basic immunoglobulin-like variable motif-containing protein	BIVM
P08603	CFAH_HUMAN	Complement factor H (H factor 1)	CFH HF HF1 HF2
P0DOX2	IGA2_HUMAN	Immunoglobulin alpha-2 heavy chain (Immunoglobulin alpha-2 heavy chain BUT)
A0A0G2JS06	LV539_HUMAN	Immunoglobulin lambda variable 5-39	IGLV5-39
O60318	GANP_HUMAN	Germinal-center associated nuclear protein (GANP) (EC 2.3.1.48) (80 kDa MCM3-associated protein) (MCM3 acetylating protein) (MCM3AP) (EC 2.3.1.-) (MCM3 acetyltransferase)	MCM3AP GANP KIAA0572 MAP80
P04211	LV743_HUMAN	Immunoglobulin lambda variable 7-43 (Ig lambda chain V region 4A)	IGLV7-43
P01699	LV144_HUMAN	Immunoglobulin lambda variable 1-44 (Ig lambda chain V-I region MEM) (Ig lambda chain V-I region VOR)	IGLV1-44
A0A0A0MT76	LJ01_HUMAN	Immunoglobulin lambda joining 1	IGLJ1
A0A0B4J1X5	HV374_HUMAN	Immunoglobulin heavy variable 3-74	IGHV3-74
A0A0A0MS15	HV349_HUMAN	Immunoglobulin heavy variable 3-49	IGHV3-49
P0DTE1	HV383_HUMAN	Probable non-functional immunoglobulin heavy variable 3-38-3	IGHV3-38-3 IGHV3-D
P06331	HV434_HUMAN	Immunoglobulin heavy variable 4-34 (Ig heavy chain V-II region ARH-77)	IGHV4-34
A0A075B6K0	LV316_HUMAN	Immunoglobulin lambda variable 3-16	IGLV3-16
A0A0C4DH73	KV112_HUMAN	Immunoglobulin kappa variable 1-12	IGKV1-12
P01611	KVD12_HUMAN	Immunoglobulin kappa variable 1D-12 (Ig kappa chain V-I region Wes)	IGKV1D-12
A0A075B6H9	LV469_HUMAN	Immunoglobulin lambda variable 4-69	IGLV4-69
A0A075B6I3	LVK55_HUMAN	Probable non-functional immunoglobulin lambda variable 11-55	IGLV11-55
A0A075B6S5	KV127_HUMAN	Immunoglobulin kappa variable 1-27	IGKV1-27
A0A0B4J1V0	HV315_HUMAN	Immunoglobulin heavy variable 3-15	IGHV3-15
A0A0C4DH31	HV118_HUMAN	Immunoglobulin heavy variable 1-18	IGHV1-18
P0DP07	HV431_HUMAN	Immunoglobulin heavy variable 4-31	IGHV4-31
A0A075B6J9	LV218_HUMAN	Immunoglobulin lambda variable 2-18	IGLV2-18
P01704	LV214_HUMAN	Immunoglobulin lambda variable 2-14 (Ig lambda chain V-II region NIG-84) (Ig lambda chain V-II region TOG) (Ig lambda chain V-II region VIL)	IGLV2-14
P0DTE2	HV511_HUMAN	Probable non-functional immunoglobulin heavy variable 8-51-1	IGHV8-51-1
A0A0B4J2D9	KVD13_HUMAN	Immunoglobulin kappa variable 1D-13	IGKV1D-13
P0DOY5	HD101_HUMAN	Immunoglobulin heavy diversity 1-1	IGHD1-1
A0A0C4DH29	HV103_HUMAN	Immunoglobulin heavy variable 1-3	IGHV1-3
A0A075B6S6	KVD30_HUMAN	Immunoglobulin kappa variable 2D-30	IGKV2D-30
P0DP04	HV43D_HUMAN	Immunoglobulin heavy variable 3-43D	IGHV3-43D
A0A075B6S2	KVD29_HUMAN	Immunoglobulin kappa variable 2D-29	IGKV2D-29
A2NJV5	KV229_HUMAN	Immunoglobulin kappa variable 2-29	IGKV2-29
A0A075B6R9	KVD24_HUMAN	Probable non-functional immunoglobulin kappa variable 2D-24	IGKV2D-24
A0A075B6H8	KVD42_HUMAN	Probable non-functional immunoglobulin kappa variable 1D-42	IGKV1D-42
A0A075B6K2	LV312_HUMAN	Immunoglobulin lambda variable 3-12	IGLV3-12
A0A0C4DH68	KV224_HUMAN	Immunoglobulin kappa variable 2-24	IGKV2-24
A0A075B6H7	KV37_HUMAN	Probable non-functional immunoglobulin kappa variable 3-7	IGKV3-7
A0A0C4DH33	HV124_HUMAN	Immunoglobulin heavy variable 1-24	IGHV1-24
A0A0B4J1V2	HV226_HUMAN	Immunoglobulin heavy variable 2-26	IGHV2-26
A0A0C4DH38	HV551_HUMAN	Immunoglobulin heavy variable 5-51	IGHV5-51
Q92949	FOXJ1_HUMAN	Forkhead box protein J1 (Forkhead-related protein FKHL13) (Hepatocyte nuclear factor 3 forkhead homolog 4) (HFH-4)	FOXJ1 FKHL13 HFH4
A0A0C4DH39	HV158_HUMAN	Immunoglobulin heavy variable 1-58	IGHV1-58
P06315	KV502_HUMAN	Immunoglobulin kappa variable 5-2 (Ig kappa chain V region EV15)	IGKV5-2
A0A0C4DH36	HV338_HUMAN	Probable non-functional immunoglobulin heavy variable 3-38	IGHV3-38
A0A0B4J1V7	HV781_HUMAN	Probable non-functional immunoglobulin heavy variable 7-81	IGHV7-81
A0A0C4DH72	KV106_HUMAN	Immunoglobulin kappa variable 1-6	IGKV1-6
A0A0B4J1Z2	KVD43_HUMAN	Immunoglobulin kappa variable 1D-43	IGKV1D-43
P04430	KV116_HUMAN	Immunoglobulin kappa variable 1-16 (Ig kappa chain V-I region BAN)	IGKV1-16
O00148	DX39A_HUMAN	ATP-dependent RNA helicase DDX39A (EC 3.6.4.13) (DEAD box protein 39) (Nuclear RNA helicase URH49)	DDX39A DDX39
Q14CZ8	HECAM_HUMAN	Hepatocyte cell adhesion molecule (Protein hepaCAM)	HEPACAM
A0A0B4J2H0	HV69D_HUMAN	Immunoglobulin heavy variable 1-69D	IGHV1-69D
Q9NR30	DDX21_HUMAN	Nucleolar RNA helicase 2 (EC 3.6.4.13) (DEAD box protein 21) (Gu-alpha) (Nucleolar RNA helicase Gu) (Nucleolar RNA helicase II) (RH II/Gu)	DDX21
P0DTW3	HV384_HUMAN	Probable non-functional immunoglobulin heavy variable 1-38-4	IGHV1-38-4 IGHV1-C
P01911	DRB_HUMAN	HLA class II histocompatibility antigen, DRB1 beta chain (Human leukocyte antigen DRB1) (HLA-DRB1)	HLA-DRB1
O00468	AGRIN_HUMAN	Agrin [Cleaved into: Agrin N-terminal 110 kDa subunit; Agrin C-terminal 110 kDa subunit; Agrin C-terminal 90 kDa fragment (C90); Agrin C-terminal 22 kDa fragment (C22)]	AGRN AGRIN
Q08211	DHX9_HUMAN	ATP-dependent RNA helicase A (EC 3.6.4.13) (DEAH box protein 9) (DExH-box helicase 9) (Leukophysin) (LKP) (Nuclear DNA helicase II) (NDH II) (RNA helicase A)	DHX9 DDX9 LKP NDH2
Q96D31	CRCM1_HUMAN	Calcium release-activated calcium channel protein 1 (Protein orai-1) (Transmembrane protein 142A)	ORAI1 CRACM1 TMEM142A
P09693	CD3G_HUMAN	T-cell surface glycoprotein CD3 gamma chain (T-cell receptor T3 gamma chain) (CD antigen CD3g)	CD3G T3G
P07333	CSF1R_HUMAN	Macrophage colony-stimulating factor 1 receptor (CSF-1 receptor) (CSF-1-R) (CSF-1R) (M-CSF-R) (EC 2.7.10.1) (Proto-oncogene c-Fms) (CD antigen CD115)	CSF1R FMS
Q07699	SCN1B_HUMAN	Sodium channel subunit beta-1	SCN1B
