## Supplemental Table 4 for "Is there a serum proteome signature to predict mortality in severe COVID-19 patients?"

### Sheet: RBC
CA1
CA2
PRDX2
HBG2
HBG1
HBB
HBA1
HBA2
HBE1
HBE
HBD
HBZ
CD163
AHSP
HBQ1
HBM
CA6
CA4
CA12
CA3
CA7
CA9
CA14
CA8
CA13
CA5A
CA5B
CA11
CA10
PRDX6
PRDX5
PRDX4
PRDX3
PRDX1
PRXL2A
PRXL2B
PRXL2C

### Sheet: erythrocyte
HBA1
HBB
CA1
HBD
PRDX2
CA2
CAT
SLC4A1
BLVRB
SPTA1
SPTB
ANK1
GAPDH
SOD1
PRDX6
BPGM
SELENBP1
EPB41
LDHB
PNP
ALDOA
TPI1
NIF3L1
HBE1
HSPA8
PGK1
ALAD
FLNA
TLN1
MYH9
ACTB
VCL
ACTN1
TPM4
THBS1
TUBB1
YWHAZ
GSN
TUBA1B
ITGA2B
F13A1
PFN1
ITGB3
TAGLN2
FERMT3
RAP1B
PLEK
PPBP
GAPDH
MMRN1
MYL6
CFL1
PARVB
SDPR
TUBB4B
TMSB4X
PKM
ACTB
ACTG1
EIF5A
EIF5A2
EIF5AL1
UBC
UBB
RPS27A
UBA52
UBBP4
